# Geographical and temporal variation in reduction of malaria infection among children under five years of age throughout Nigeria

**DOI:** 10.1101/2021.01.06.21249363

**Authors:** Wellington Oyibo, Godwin Ntadom, Perpetua Uhomoibhi, Olusola Oresanya, Nnenna Ogbulafor, Olufemi Ajumobi, Festus Okoh, Kolawole Maxwell, Sonachi Ezeiru, Ernest Nwokolo, Chioma Amajoh, Nnenna Ezeigwe, Mohammed Audu, David J. Conway

## Abstract

**Background:** Global progress in reducing malaria has stalled since 2015. Analysis of the situation is particularly needed in Nigeria, the country with by far the largest share of the burden, where approximately a quarter of all cases in the world are estimated to occur.

**Methods:** We analysed data from three nationwide surveys (Malaria Indicator Surveys in 2010 and 2015, and a National Demographic and Health Survey in 2018), with malaria parasite prevalence in children under five years of age determined by sampling from all 36 states of Nigeria, and blood slide microscopy performed in the same accredited laboratory for all samples. Changes over time were evaluated by calculating prevalence ratio (PR) values with 95% confidence intervals (CI) for each state, together with Mantel-Haenszel adjusted prevalence ratios (PR_adj_) for each of the six major geopolitical zones of the country.

**Results:** Between 2010 and 2018 there were significant reductions in parasite prevalence in 25 states, but not in the remaining 11 states. Prevalence decreased most in southern zones of the country (South West PR_adj_ = 0.53; South East PR_adj_ = 0.59; South South PR_adj_ = 0.51) and the North Central zone (PR_adj_ = 0.36). Changes in the north were less marked, but were significant and indicated overall reductions by more than 20% (North West PR_adj_ = 0.74; North East PR_adj_ = 0.76). Changes in the south occurred mostly between 2010 and 2015, whereas those in the north were more gradual and most continued after 2015. Recent changes were not correlated with survey-reported variation in use of preventive measures.

**Conclusion:** Reductions in malaria infection in children under five have occurred in most individual states in Nigeria since 2010, but substantial geographical variation in the timing and extent indicate challenges to be overcome to enable global malaria reduction.
