## Supplementary Table S1 for "Geographical and temporal variation in reduction of malaria infection among children under five years of age throughout Nigeria"

### Sheet: Sheet1
	2010 (MIS data)					2015 (MIS data)					2018 (NDHS data)					Prevalence Ratio (PR) 2018 versus 2010:					Prevalence Ratio (PR) 2015 versus 2010:					Prevalence Ratio 2018 versus 2015:					ITN use 2015	ITN use 2018	Change in ITN use
State	Slide pos %'	Total	Slide pos	Slide neg		Slide pos %	Total	Slide pos	Slide neg		Slide pos %	Total	Slide pos	Slide neg		PR	lower 95%	upper 95%	P (Fisher's)		PR	lower 95%	upper 95%	P (Fisher's)		RR 18/15	lower 95%	upper 95%	P (Fisher's)		%	%	%
Benue	56.5	207	117	90		44.5	230	102.35	127.65		20.1	265	53.265	211.735		0.354	0.27	0.463	1e-08		0.78	0.65	0.95	0.013		0.45	0.34	0.6	1e-08		24.6	52	27.4
Kogi	40	125	50	75		5.4	131	7.074	123.926		12.7	105	13.335	91.665		0.31	0.178	0.538	2.9e-06		0.13	0.06	0.28	1e-08		2.32	0.96	5.6	0.062		22.3	48.2	25.9
Kwara	58.8	85	50	35		26.4	121	31.944	89.056		25.4	147	37.338	109.662		0.428	0.307	0.596	6e-07		0.45	0.32	0.64	4e-06		0.95	0.63	1.43	0.89		16.6	30.4	13.8
Nasarawa	35.3	116	41	75		35.9	99	35.541	63.459		20.2	132	26.664	105.336		0.579	0.381	0.878	0.0103		1.03	0.72	1.47	0.887		0.56	0.37	0.86	0.011		44.4	51.2	6.8
Niger	66.1	180	119	61		33.5	258	86.43	171.57		13.6	289	39.304	249.696		0.204	0.15	0.278	1e-08		0.5	0.41	0.62	1e-08		0.41	0.29	0.57	4e-08		38	29	-9
Plateau	32.2	121	39	82		35.8	210	75.18	134.82		21.4	165	35.31	129.69		0.658	0.445	0.973	0.041		1.11	0.81	1.52	0.55		0.59	0.42	0.84	0.0029		38.4	35	-3.4
Borno	25.3	146	37	109							10.1045	258	287	29		0.399	0.256	0.621	5.9e-05
Adamawa	19.9	141	28	113		34.7	135	46.845	88.155		21.1	188	39.668	148.332		1.071	0.696	1.648	0.785		1.75	1.17	2.62	0.007		0.61	0.43	0.88	0.0077		31.6	42.6	11
Bauchi	44	250	110	140		19.6	238	46.648	191.352		30.6	241	73.746	167.254		0.698	0.551	0.883	0.0028		0.45	0.34	0.6	1e-08		1.55	1.13	2.14	0.0063		59.2	48.7	-10.5
Gombe	22.5	151	34	117		28.6	105	30.03	74.97		30.3	143	43.329	99.671		1.336	0.907	1.967	0.147		1.27	0.83	1.93	0.305		1.05	0.71	1.56	0.89		33.6	40.9	7.3
Taraba	17.7	96	17	79		42.9	119	51.051	67.949		20.8	159	33.072	125.928		1.172	0.692	1.986	0.627		2.42	1.5	3.91	0.0001		0.48	0.33	0.7	0.00011		27.3	20.2	-7.1
Yobe	42.3	123	52	71		18.9	160	30.24	129.76		13.3	247	32.851	214.149		0.316	0.216	0.462	1e-08		0.52	0.35	0.76	0.0007		0.71	0.45	1.12	0.16		55.9	53.7	-2.2
Jigawa	42.3	104	44	60		27.9	308	85.932	222.068		35.7	291	103.887	187.113		0.845	0.643	1.109	0.241		0.66	0.5	0.88	0.007		1.28	1.01	1.62	0.044		75.5	87.1	11.6
Kaduna	28.4	229	65	164		36.7	233	85.511	147.489		33	454	149.82	304.18		1.164	0.912	1.486	0.223		1.3	0.997	1.696	0.059		0.89	0.72	1.11	0.351		61.6	54.3	-7.3
Kano	39.8	289	115	174		27.7	368	101.936	266.064		32.4	488	158.112	329.888		0.814	0.672	0.985	0.0431		0.7	0.56	0.87	0.0015		1.17	0.95	1.44	0.15		43.8	65.1	21.3
Katsina	52	277	144	133		27.8	445	123.71	321.29		25.5	475	121.125	353.875		0.49	0.405	0.593	1e-08		0.54	0.44	0.65	1e-08		0.91	0.74	1.13	0.41		53.6	64.7	11.1
Kebbi	72	93	67	26		63.6	157	99.852	57.148		52.2	189	98.658	90.342		0.727	0.604	0.876	0.0019		0.88	0.74	1.05	0.211		0.82	0.69	0.98	0.038		37.6	81.6	44
Sokoto	37.5	168	63	105		46.6	157	73.162	83.838		36.4	163	59.332	103.668		0.965	0.728	1.28	0.821		1.24	0.96	1.6	0.115		0.78	0.6	1.01	0.069		48.7	52.6	3.9
Zamfara	66.7	102	68	34		62.6	185	115.81	69.19		35.7	254	90.678	163.322		0.537	0.434	0.666	1.6e-07		1.05	0.89	1.23	0.662		0.57	0.47	0.7	3e-08		56.6	43.8	-12.8
Abia	39.8	98	39	59		8.2	64	5.248	58.752		13.5	123	16.605	106.395		0.347	0.21	0.575	1.2e-05		0.2	0.08	0.47	4e-06		1.77	0.68	4.58	0.339		7	22.7	15.7
Anambra	14.2	134	19	115		10.2	134	13.668	120.332		8.8	370	32.56	337.44		0.629	0.371	1.067	0.098		0.74	0.39	1.41	0.458		0.85	0.47	1.54	0.605		24.1	18.2	-5.9
Ebonyi	31.6	117	37	80		30	120	36	84		30.5	283	86.315	196.685		0.961	0.698	1.323	0.812		0.95	0.65	1.39	0.888		1.01	0.73	1.4	1		50	61.6	11.6
Enugu	25.3	146	37	109		10.5	84	8.82	75.18		17.4	162	28.188	133.812		0.682	0.441	1.056	0.094		0.42	0.21	0.83	0.0097		1.61	0.8	3.26	0.193		14.1	19.9	5.8
Imo	25	144	36	108		5.1	98	4.998	93.002		7.8	213	16.614	196.386		0.307	0.18	0.522	4.9e-06		0.2	0.08	0.5	4e-05		1.56	0.59	4.12	0.477		5.9	24.8	18.9
Akwa Ibom	31.7	205	65	140		22.8	95	21.66	73.34		23.2	149	34.568	114.432		0.741	0.521	1.054	0.095		0.73	0.48	1.11	0.135		1.01	0.64	1.62	1		36.8	25.9	-10.9
Bayelsa	24.4	123	30	93		31.4	102	32.028	69.972		12.5	74	9.25	64.75		0.499	0.251	0.991	0.043		1.29	0.84	1.96	0.294		0.39	0.2	0.76	0.00036		18.2	29.2	11
Cross River	41.3	121	50	71		26.1	82	21.402	60.598		19.5	71	13.845	57.155		0.477	0.285	0.799	0.0025		0.61	0.41	0.95	0.0247		0.77	0.43	1.4	0.443		49.6	39.6	-10
Delta	27.7	184	51	133		20.4	111	22.644	88.356		17	170	28.9	141.1		0.616	0.41	0.923	0.022		0.75	0.49	1.15	0.213		0.82	0.5	1.35	0.438		18.1	28.5	10.4
Edo	60.6	132	80	52		18.6	56	10.416	45.584		14.7	96	14.112	81.888		0.241	0.146	0.398	1e-08		0.29	0.16	0.53	7e-08		0.82	0.39	1.71	0.648		10.7	27.7	17
Rivers	20.3	192	39	153		7.3	184	13.432	170.568		11.2	301	33.712	267.288		0.556	0.364	0.849	0.0089		0.35	0.19	0.63	0.0003		1.6	0.87	2.95	0.155		31.7	21.3	-10.4
Ekiti	40	65	26	39		28.8	75	21.6	53.4		32.3	108	34.884	73.116		0.81	0.541	1.213	0.328		0.73	0.46	1.16	0.214		1.1	0.71	1.72	0.746		27.3	22.2	-5.1
Lagos	10.3	107	11	96		0	246	0	246		1.8	485	8.73	476.27		0.199	0.084	0.469	0.00036		0	nd	nd	1.4e-06		nd	nd	nd	0.033		11.1	12.8	1.7
Ogun	55.6	45	25	20		14.7	94	13.818	80.182		21.6	236	50.976	185.024		0.389	0.272	0.556	1.2e-05		0.27	0.15	0.46	1.5e-06		1.45	0.84	2.49	0.219		12.2	35.9	23.7
Ondo	54.4	79	43	36		21.3	121	25.773	95.227		33.5	117	39.195	77.805		0.612	0.442	0.849	0.0049		0.39	0.27	0.59	2.2e-06		1.55	1.01	2.38	0.043		20.1	53.1	33
Osun	62.9	62	39	23		33.4	133	44.422	88.578		27.7	201	55.677	145.323		0.443	0.33	0.594	9.3e-07		0.53	0.39	0.72	0.00016		0.84	0.61	1.17	0.33		21.4	26.8	5.4
Oyo	42.5	127	54	73		19.2	220	42.24	177.76		23.8	399	94.962	304.038		0.56	0.428	0.732	7.2e-05		0.45	0.32	0.63	5.7e-06		1.25	0.9	1.72	0.189		31.4	38.9	7.5
